# Evaluating the effect of mental health fine-tuning relative to other model characteristics on LLM safety performance

**DOI:** 10.64898/2026.01.02.25343289

**Authors:** Mark Kalinich, James Luccarelli, John Santa Maria, Gwydion Williams, Frank Moss, John Torous

## Abstract

Large language models (LLMs) are increasingly used in mental health applications, yet it remains unclear whether mental health–specific fine-tuning meaningfully improves safety-relevant performance beyond gains from model scale or architecture. We evaluated 127 publicly available open-source LLMs across three model families, multiple architecture generations, parameter scales (270M–70B), and fine-tuning strategies on three psychiatrist-reviewed synthetic classification tasks: suicidal ideation detection, identification of user requests for therapy, and detection of explicit therapy-like interactions in multi-turn conversations. Performance was summarized using F1 score, with multivariable regression and paired comparisons used to estimate independent effects of model characteristics. Across tasks, newer architectures and larger models consistently showed superior performance. General instruction tuning improved detection of therapy requests and engagement, whereas mental health–specific, medical, or safety fine-tuning conferred no consistent benefit and were sometimes associated with reduced performance. These findings suggest that baseline model capability is more consequential than domain-specific fine-tuning for certain safety-relevant mental health classification tasks, underscoring the importance of careful model selection and task-specific evaluation.
