## Supplementary material for "Evaluating the effect of mental health fine-tuning relative to other model characteristics on LLM safety performance": Table S2

### Sheet: Table S2 FINAL
Model Family	Architecture Version	Parameters (Bn)	Fine-Tune Class	Fine-Tune Method	LM Studio ID	Model Description (quoted from model card)	Fine-Tune Data Description (quoted from model card)	Fine-Tune Data Source	Base Model	Base Model Fine-Tune Type	Quantization	Publisher	Model HuggingFace Link
Gemma	3.N	6.9	Medical	LoRA	medical-gemma-3n-4b	Medical Gemma-3N is a specialized version of Google's Gemma-3N-4B model, fine-tuned specifically for emergency medical assistance and offline healthcare applications. This model is designed to provide accurate medical guidance in emergency scenarios where internet connectivity may be limited or unavailable.	This dataset contains 80,000+ high-quality medical question-answer pairs compiled from multiple authoritative sources. It's designed for training language models to assist with medical education, emergency response guidance, and clinical knowledge dissemination.	https://huggingface.co/datasets/ericrisco/medrescue	google/gemma-3n-E4B-it	IT		ericrisco	https://huggingface.co/ericrisco/medical-gemma-3n-4b-gguf
Gemma	3.N	6.9	Mental Health	N/A	gemma-3n-finetune-mentis	N/A	Using these principles, we create a preference dataset, PsychoCounsel-Preference, which contains 36k high-quality preference comparison pairs. This dataset aligns with the preferences of professional psychotherapists, providing a robust foundation for evaluating and improving LLMs in psycho-counseling. Experiments on reward modeling and preference learning demonstrate that PsychoCounsel-Preferenc…	https://huggingface.co/datasets/Psychotherapy-LLM/PsychoCounsel-Preference	google/gemma-3n-E4B-it	IT	Q8_0	kelesfatih	https://huggingface.co/kelesfatih/gemma-3N-finetune-mentis
Gemma	3	0.268	Mental Health	LoRA	gemma3-270m-mental-health-fine-tuned	This model is a fine-tuned version of Google's Gemma-3 270M, specifically trained for mental health conversational support using Cognitive Behavioral Therapy (CBT) principles. The model has been trained on 5M+ tokens of high-quality mental health conversational data to provide empathetic, supportive, and therapeutically-informed responses.	The model was trained on a carefully curated dataset of mental health conversations incorporating: CBT-based therapeutic dialogues, Empathetic response patterns, Crisis de-escalation techniques, Mindfulness and coping strategies, Educational mental health content. Data Volume: 5M+ tokens of high-quality conversational data	N/A	google/gemma-3-270m	PT	BF16	Skshackster	https://huggingface.co/Skshackster/gemma3-270m-mental-health-fine-tuned-gguf
Gemma	3	1	Mental Health	Full Fine-Tune	gemma3-1b-mental-health-fine-tuned	This model is a fine-tuned version of Google's Gemma 3 1B Instruct model, specifically adapted for mental health therapy conversations. It has been trained on a dataset of 500 carefully curated mental health dialogues, totaling approximately 10 million tokens, to provide empathetic, safe, and supportive responses aligned with the role of a joyous mental therapy assistant.	500 conversational examples in JSONL format, each containing a sequence of messages with roles (system, user, assistant). The dataset focuses on mental health topics such as stress, sadness, relationship challenges, and emotional well-being.	N/A	google/gemma-3-1b-it	IT	Q8	Skshackster	https://huggingface.co/Skshackster/gemma3-1b-mental-health-fine-tuned-gguf
Gemma	1	2	Mental Health	LoRA	guelgamesh01_-_gemma-2b-it-finetuned-mental-health-qa	This model is a fine-tuned version of gemma-2b-it for mental health counseling conversations. It was fine-tuned on the Amod/Mental Health Counseling Conversations dataset, which contains dialogues related to mental health counseling.	This dataset is a compilation of high-quality, real one-on-one mental health counseling conversations between individuals and licensed professionals. Each exchange is structured as a clear question–answer pair, making it directly suitable for fine-tuning or instruction-tuning language models that need to handle sensitive, empathetic, and contextually aware dialogue. Collected directly from two pu…	https://huggingface.co/datasets/Amod/mental_health_counseling_conversations	gemma-2b-it	IT	Q8_0	RichardErkhov	https://huggingface.co/RichardErkhov/GuelGaMesh01_-_gemma-2b-it-finetuned-mental-health-qa-gguf
Gemma	1	2	Mental Health	N/A	gemma-2b-unsloth-mental-health-merged	N/A	N/A	N/A	unsloth/gemma-2b-it-bnb-4bit	IT	Q8_0	mradermacher	https://huggingface.co/mradermacher/Gemma-2B-Unsloth-mental-health-merged-GGUF
Gemma	1	2	Mental Health	N/A	ecdev_-_gemma-2b-instruct-ft-mental-health-counseling-conversations	N/A	N/A	N/A	google/gemma-2b-it	IT	Q8_0	RichardErkhov	https://huggingface.co/RichardErkhov/ecdev_-_gemma-2b-instruct-ft-mental-health-counseling-conversations-gguf
Gemma	1	2	Mental Health	N/A	gemma-psychology-finetune	N/A	N/A	N/A	google/gemma-2b-it	IT	Q8_0	mradermacher	https://huggingface.co/mradermacher/gemma-psychology-finetune-GGUF
Gemma	1	2	Mental Health	N/A	gemma-mental-health-i1	N/A	N/A	N/A	NOT DISCLOSED	NOT DISCLOSED	Q6_K	mradermacher	https://huggingface.co/mradermacher/gemma-mental-health-i1-GGUF
Gemma	2	2	Mental Health	N/A	gemma-2-2b-it-therapist	N/A	Data Volume: 5M+ tokens of high-quality conversational data	N/A	google/gemma-2-2b-it	IT	Q8_0	mradermacher	https://huggingface.co/mradermacher/gemma-2-2b-it-therapist-GGUF
Gemma	3	0.268	Mental Health	N/A	gemma-3-finetune-therapist	N/A	IINOVAII/therapy-conversations-combined: ~200k instruction<>input<>output pairs between therapist and patient.	https://huggingface.co/datasets/IINOVAII/therapy-conversations-combined	unsloth/gemma-3-270m-it	IT	Q8_0	mradermacher	https://huggingface.co/mradermacher/gemma-3-finetune-therapist-GGUF
Gemma	3	1	Mental Health	Model Merge	gemma3-emotional_uncensored-1b	The following models were included in the merge: Novaciano/Gemma3-UNCENSORED-V2-1B Movidlona/gemma_1b_full_emotion_finetuned	N/A	N/A	google/gemma-3-1b-it	IT	Q8_0	mradermacher	https://huggingface.co/mradermacher/Gemma3-Emotional_Uncensored-1B-GGUF
Gemma	4	4.5	Mental Health	LoRA	child_trauma_assessment_gemma	This is a fine-tuned version of Gemma 3N specifically optimized for conducting trauma assessments with children from conflict zones. The model is designed to facilitate empathetic, culturally-sensitive conversations and generate professional psychological reports.	Synthetic fine-tuning dataset generated using GPT-4o-mini (via OpenRouter) to create culturally specific caregiver–AI trauma assessment dialogues and corresponding structured clinical reports, with all conversations and labels fully model-generated rather than derived from real patient data.	https://github.com/Dahimi/Gemma3n_Finetune_Child_Trauma	google/gemma-3n-E2B-it	IT	Q8_0	SoufianeDahimi	https://huggingface.co/SoufianeDahimi/child_trauma_assessment_gemma-GGUF
Gemma	2	9	Mental Health	LoRA	gemma2-9b-it-psy10k-mental_health	Is a fine-tune of psy10k-fine-tuned model (which was fine-tuned on https://huggingface.co/datasets/samhog/psychology-10k).	This dataset is primarily composed of multiple choice questions on mental health, psychological issues, and training thereof. The questions are geared toward a professional training for a certification. (~4800 questions).	https://huggingface.co/datasets/jtatman/mental_health_psychology_curated_alpaca	google/gemma-2-9b-it	IT	Q8_0	mradermacher	https://huggingface.co/mradermacher/Gemma2-9B-it-psy10k-mental_health-GGUF
Gemma	2	9	Mental Health	Model Merge	gemma2-ataraxy-psycho-9b	Merge of models 1) lemon07r/Gemma-2-Ataraxy-v4d-9B (creative writing/general use) and 2) ehristoforu/Gemma2-9B-it-psy10k-mental_health (e.g. model listed above). (1) is itself a merge of lemon07r/Gemma-2-Ataraxy-v4c-9B and sam-paech/Darkest-muse-v1.	Darkest-muse: “extracts from 629 public-domain fiction novels in Project Gutenberg”. Psy10k and mental health dataset as above. Ataraxy does not clearly state its FT data.	Multiple	google/gemma-2-9b-it	IT	Q8_0	mradermacher	https://huggingface.co/mradermacher/Gemma2-Ataraxy-Psycho-9B-GGUF
Gemma	3	12	Mental Health	N/A	therapist1-gemma3-12b-qvo	N/A	N/A	N/A	google/gemma-3-12b-it	IT	Q8	reedmayhew	https://huggingface.co/reedmayhew/therapist1-gemma3-12B-QVO-GGUF
Qwen	3	0.6	Mental Health	LoRA	qwen-0.6b-mentalhealth-support	This is a fine-tuned version of the Qwen-0.6B language model, adapted on a curated dataset focused on mental health support and empathetic responses. The goal is to enable helpful, emotionally aware, and safe conversations around stress, anxiety, depression, and general wellness. Listed use cases: Mental health chatbots, Emotional support agents, Wellness coaching prototypes, Journaling assistants	Internal collection of therapy-style dialogues, emotional support threads, and curated mental health Q&A (non-clinical)	N/A	Qwen/Qwen3-0.6B	IT	Q8_0	mradermacher	https://huggingface.co/mradermacher/qwen-0.6b-mentalhealth-support-GGUF
Qwen	3	1.7	Medical	N/A	qwen3-medical-1.7b	A quantized GGUF-format version of Qwen3-1.7B, fine-tuned on a medical dataset to assist with healthcare-related tasks. Low-resource and edge device inference for medical AI applications. Medical Q&A on low-resource devices, Offline chatbot usage in healthcare education, Mobile inference for healthcare reasoning	This dataset is used to fine-tune HuatuoGPT-o1, a medical LLM designed for advanced medical reasoning. This dataset is constructed using GPT-4o, which searches for solutions to verifiable medical problems and validates them through a medical verifier. ~20k entries	https://huggingface.co/datasets/FreedomIntelligence/medical-o1-reasoning-SFT	Qwen/Qwen3-1.7B	IT	Q8_0	AMLAN69	https://huggingface.co/AMLAN69/qwen3-medical-1.7b-gguf
Qwen	3	4	Medical	N/A	medicalqwen3-reasoning-4b	This is a fine-tuned version of Qwen/Qwen3-4B specifically optimized for medical instructions,reasoning and clinical decision-making. The model has been trained on high-quality medical instruct and reasoning datasets to provide accurate medical responses.	The dataset is useful for training a Generative Language Model for the Medical application and instruction purposes, the dataset consists of various thoughs proposed by the people [mentioned as the Human ] and there responses including Medical Terminologies not limited to but including names of the drugs, prescriptions, yogic exercise suggessions, breathing exercise suggessions and few natural ho…	https://huggingface.co/datasets/Mohammed-Altaf/medical-instruction-120k	Qwen/Qwen3-4B	IT	Q8_0	mradermacher	https://huggingface.co/mradermacher/MedicalQwen3-Reasoning-4B-GGUF
Qwen	3	4	Medical	N/A	qwen3-medical-grpo	Qwen3_Medical_GRPO is a specialized medical language model fine-tuned from the Qwen3 base using Supervised Fine-Tuning (SFT) and enhanced with Group Relative Policy Optimization (GRPO) to deliver advanced performance in clinical case analysis, differential diagnosis, and medical reasoning tasks. The model is designed to provide both detailed, step-by-step reasoning (chain-of-thought) and clear, s…	fine-tuned from the Qwen3 base using Supervised Fine-Tuning (SFT) and enhanced with Group Relative Policy Optimization (GRPO) to deliver advanced performance in clinical case analysis, differential diagnosis, and medical reasoning tasks.	N/A	unsloth/Qwen3-4B-Base	PT	Q8_0	prithivMLmods	http://huggingface.co/prithivMLmods/Qwen3-Medical-GRPO-GGUF
Qwen	3	8	Medical	Full Fine-Tune	qwen3-8b-medical-reasoning	[extracted/summarized from paper] This is a Qwen3-8B model fully fine-tuned for multilingual medical multiple-choice question answering with explicit reasoning traces, trained on the above dataset (with supporting released resources including Medical-Wikipedia and translated QA sets), as described in the accompanying paper “Grounded Multilingual Medical Reasoning for Question Answering with Large…	[extracted/summarized from paper] A multilingual, synthetic medical-reasoning dataset constructed by generating step-by-step reasoning traces for questions from MedQA and MedMCQA, augmented with retrieval from medical Wikipedia (WikiProject Medicine), and translated/extended to English, Italian, and Spanish, yielding ~34k high-quality reasoning examples (≈11k per language) used for full fine-tuni…	https://huggingface.co/datasets/NLP-FBK/multilingual-medical-reasoning-traces	Qwen3-8B	IT	Q8_0	mradermacher	https://huggingface.co/mradermacher/Qwen3-8B-medical-reasoning-GGUF
Qwen	3	8	Medical	Full Fine-Tune	ii-medical-8b-1706	II-Medical-8B-1706 is the newest advanced large language model developed by Intelligent Internet, specifically engineered to enhance AI-driven medical reasoning. Following the positive reception of our previous II-Medical-8B, this new iteration significantly advances the capabilities of medical question answering,	We collected and generated a comprehensive set of reasoning datasets for the medical domain and performed SFT fine-tuning on the Qwen/Qwen3-8B model. Following this, we further optimized the SFT model by training DAPO on a hard-reasoning dataset to boost performance. For the Reinforcement Learning (RL) stage, we designed a two-stage training process. The first stage focuses on enhancing the model…	https://huggingface.co/datasets/Intelligent-Internet/II-Medical-Reasoning-SFT	Qwen/Qwen3-8B	IT	Q8_0	Intelligent-Internet	https://huggingface.co/Intelligent-Internet/II-Medical-8B-1706-GGUF
LLaMA	2	6.7	Mental Health	LoRA	mentallama-chat-7b	MentaLLaMA-chat-7B is part of the MentaLLaMA project, the first open-source large language model (LLM) series for interpretable mental health analysis with instruction-following capability. This model is finetuned based on the Meta LLaMA2-chat-7B foundation model and the full IMHI instruction tuning data. The model is expected to make complex mental health analysis for various mental health condi…	[summary] MentalLLaMA-chat-7B is instruction-tuned on the IMHI (Interpretable Mental Health Instruction) dataset, a ~105K-sample multi-task instruction-following corpus built from raw social-media mental health datasets (primarily Reddit and Twitter, plus an SMS dataset) spanning 8 mental-health analysis tasks across 10 source datasets (e.g., depression detection, stress detection, stress-cause d…	https://github.com/SteveKGYang/MentalLLaMA	meta-llama/Llama-2-7b-chat	IT	Q8_0	QuantFactory	https://huggingface.co/QuantFactory/MentaLLaMA-chat-7B-GGUF
LLaMA	2	13	Mental Health	LorA	klyang_mentallama-chat-13b	MentaLLaMA-chat-13B is part of the MentaLLaMA project, the first open-source large language model (LLM) series for interpretable mental health analysis with instruction-following capability. This model is finetuned based on the Meta LLaMA2-chat-13B foundation model and the full IMHI instruction tuning data. [remainder as mentallama-chat-7b]	[same as mentallama-chat-7b]	https://github.com/SteveKGYang/MentalLLaMA	Meta LLaMA2-chat-13B	IT	Q8_0	tensorblock	https://huggingface.co/tensorblock/klyang_MentaLLaMA-chat-13B-GGUF
LLaMA	3.2	1	Mental Health	N/A	bunnybosz_-_llama-3.2-1b-fine-tuned-model-mental-health	N/A	N/A	N/A	meta-llama/Llama-3.2-1B-Instruct	IT	Q8_0	RichardErkhov	https://huggingface.co/RichardErkhov/BunnyBosz_-_llama-3.2-1b-fine-tuned-model-mental-health-gguf
LLaMA	3.2	3	Mental Health	N/A	mac16661_-_llama-3.2-3b-it-mental-health-chatbot-merged-and-exported	N/A	N/A	N/A	kaggle/input/llama-3.2/transformers/3b-instruct/1	IT	Q8_0	RichardErkhov	https://huggingface.co/RichardErkhov/mac16661_-_llama-3.2-3b-it-Mental-health-ChatBot-merged-and-exported-gguf
LLaMA	3.1	8	Mental Health	N/A	llama-3.1-8b-instruct-mental-health-classification	This model is a fine-tuned version of meta-llama/Meta-Llama-3.1-8B-Instruct on an suchintikasarkar/sentiment-analysis-for-mental-health dataset.	This comprehensive dataset is a meticulously curated collection of mental health statuses tagged from various statements. The dataset amalgamates raw data from multiple sources, cleaned and compiled to create a robust resource for developing chatbots and performing sentiment analysis. The data is sourced from diverse platforms including social media posts, Reddit posts, Twitter posts, and more. E…	https://www.kaggle.com/datasets/suchintikasarkar/sentiment-analysis-for-mental-health	meta-llama/Meta-Llama-3.1-8B-Instruct	IT	Q8_0	tensorblock	https://huggingface.co/tensorblock/Llama-3.1-8B-Instruct-Mental-Health-Classification-GGUF
LLaMA	3.1	8	Mental Health	N/A	mental_llama3.1-8b-mix-sft	N/A	N/A	N/A	LLaMA 3.1 8B	NOT DISCLOSED	Q8_0	mradermacher	https://huggingface.co/mradermacher/Mental_Llama3.1-8B-mix-sft-GGUF
LLaMA	3	8	Mental Health	Model Merge	llama-3-8b-therapy-model	this is a merged model of John4Blues/Llama-3-8B-Therapy-PEFT weights and Meta/Llama-3-8B-Instruct weights. Description of PEFT weights: A LORA fine tuned version of Llama 3 8B instruct that is meant to serve you as a outlet to your negative thoughts	N/A	https://huggingface.co/datasets/Amod/mental_health_counseling_conversationsand https://huggingface.co/datasets/mpingale/mental-health-chat-dataset	Meta/Llama-3-8B-Instruct	IT	Q8_0	mradermacher	https://huggingface.co/mradermacher/Llama-3-8B-Therapy-Model-GGUF
LLaMA	3	8	Mental Health	N/A	therapyllama-8b-v1	Buddy is here for you. Do not hold back on Buddy. Open up to Buddy. Pour your heart out to Buddy. Engage with Buddy. Remember that Buddy is just an AI.TherapyLlama is NOT a real therapist. It is a friendly AI that mimics empathy and psychotherapy. It is an illusion without the slightest clue who you are as a person. As much as it can help you with self-discovery, A LLAMA IS NOT A SUBSTITUTE to a …	Keep in mind that this dataset is entirely synthetic. It is not fully representative of real therapy situations. If you are training an LLM therapist keep in mind the limitations of LLMs and highlight those limitations to users in a responsible manner.	https://huggingface.co/datasets/jerryjalapeno/nart-100k-synthetic	NousResearch/Meta-Llama-3-8B-Instruct	IT	Q8_0	victunes	https://huggingface.co/victunes/TherapyLlama-8B-v1-GGUF
LLaMA	3.1	8	Mental Health	N/A	wellminded_therapy_engine	This is a fine-tuned version of the LLaMA 3.1 8B model, optimized for psychologist-like conversations. The model is quantized to 4-bit precision (Q4_0) for efficient inference.	N/A	N/A	meta-llama/Llama-3.1-8B	PT	Q4_0	PixelPanda1	https://huggingface.co/PixelPanda1/WellMinded_Therapy_Engine-gguf
LLaMA	3	8	Mental Health	Model Merge	llama-3-mental-therapy-cat-8b	The following models were included in the merge: victunes/TherapyLlama-8B-v1 and herisan/llama-3-8b_mental_health_counseling_conversations	[summary] 1) NART-100k synthetic therapy conversations (base dataset): ~99k synthetic, multi-turn “client ↔ therapist/assistant” conversations in a chat JSON format (conversations list with alternating human/gpt turns), covering common counseling themes (stress, relationships, grief, self-esteem, etc.) as seen in the viewer examples. 2) “Buddy mixed names” variant of NART-100k (used directly by T…	Dataset: jerryjalapeno/nart-100k-synthetic; see data description	MULTI-MERGE	IT	Q8_0	mradermacher	https://huggingface.co/mradermacher/Llama-3-Mental-Therapy-Cat-8B-GGUF
Qwen	1.5	7	Medical	LoRA	8-bit_medical_qwen1.5-7b-chat	N/A	N/A	N/A	Qwen/Qwen1.5-7B-Chat	IT	Q8_0	mradermacher	https://huggingface.co/mradermacher/8-bit_medical_Qwen1.5-7B-Chat-GGUF
Qwen	2	7.6	Medical	LoRA	qwen-umls-7b-instruct	The Qwen-UMLS-7B-Instruct model is a specialized, instruction-tuned language model designed for medical and healthcare-related tasks. It is fine-tuned on the Qwen2.5-7B-Instruct base model using the UMLS (Unified Medical Language System) dataset, making it an invaluable tool for medical professionals, researchers, and developers building healthcare applications.	Comprehensive dataset of medical terminologies, relationships, and use cases with 99.1k samples.	https://huggingface.co/datasets/avaliev/umls	Qwen/Qwen2.5-7B-Instruct	IT	Q8_0	prithivMLmods	https://huggingface.co/prithivMLmods/Qwen-UMLS-7B-Instruct-GGUF
Qwen	2	7	Medical	N/A	med-qwen2	Qwen2 7B, after finetuning on a medical dataset, demonstrates enhanced performance in medical text understanding and generation The model shows improved accuracy in diagnosing medical conditions, generating specialized medical texts, and responding to medical queries with contextually relevant information. This adaptation equips Med-Qwen2 to support advanced applications in healthcare, offering n…	[summary] large amalgamation of multiple medical QA/instruction sources, with subsets including ChatDoctor (HealthCareMagic, iCliniq) and multiple Medical Meadow components (e.g., CORD-19, Health Advice, Medical Flashcards, MedQA, MMMLU, PubMed causal, Wikidoc, Wikidoc patient info, etc.).	https://huggingface.co/datasets/Malikeh1375/medical-question-answering-datasets	Qwen2 7B	PT	Q8_0	Echelon-AI	https://huggingface.co/Echelon-AI/Med-Qwen2-GGUF
Qwen	3	32	Medical	LoRA	qwen-3-32b-medical-reasoning	This project fine-tunes the Qwen/Qwen3-32B model using a medical reasoning dataset (FreedomIntelligence/medical-o1-reasoning-SFT) with 4-bit quantization for memory-efficient training.	This dataset is used to fine-tune HuatuoGPT-o1, a medical LLM designed for advanced medical reasoning. This dataset is constructed using GPT-4o, which searches for solutions to verifiable medical problems and validates them through a medical verifier.	https://huggingface.co/datasets/FreedomIntelligence/medical-o1-reasoning-SFT	Qwen/Qwen3-32B	IT	Q8_0	mradermacher	https://huggingface.co/mradermacher/Qwen-3-32B-Medical-Reasoning-GGUF
Qwen	1.5	1.8	Mental Health	N/A	qwen-1.8b_depressiondetection	N/A	N/A	N/A	Qwen/Qwen-1_8B	NOT DISCLOSED	Q8_0	mradermacher	https://huggingface.co/mradermacher/Qwen-1.8B-8bit_DepressionDetection-GGUF
Qwen	1.5	4	Mental Health	N/A	moriacrafter_-_qwen1.5-4b_depressiondetection_reddit	N/A	N/A	N/A	Qwen/Qwen1.5-4B	PT	Q8_0	RichardErkhov	http://huggingface.co/RichardErkhov/Moriacrafter_-_Qwen1.5-4B-4bit_DepressionDetection_Reddit-gguf
Qwen	2	7	Mental Health	LoRA	deepseek-r1-distill-qwen-7b-student-mental-health	N/A	[summary] a processed version of the ESConv emotional-support conversation corpus consisting of multi-turn “seeker–supporter” dialogues focused on providing empathetic mental-health support, where each example is formatted as chat-style turns for supervised fine-tuning.	https://huggingface.co/datasets/jordanfan/esconv_processed	deepseek-ai/DeepSeek-R1-Distill-Qwen-7B	NOT DISCLOSED	Q8_0	mradermacher	https://huggingface.co/mradermacher/DeepSeek-R1-Distill-Qwen-7B-student-mental-health-GGUF
LLaMA	3.2	3	Mental Health	LoRA	kenko-mental-health-llama-3-model	The purpose of this model as the name suggest is to provide emotional support as a therapist would. In this day and age, mental health issues are rampant, An LLM can provide more consistent support. With tech like this, more lives can be saved, or at least maintained until more help is available.	[summary] mental-health support/companion dataset (likely curated for empathetic therapeutic dialogue or counseling tasks on mental health), though the model card does not provide further detail about composition, size, or source beyond its name.	https://huggingface.co/datasets/usham/mental-health-companion-new	meta-llama/Llama-3.2-3B-Instruct	IT	Q8_0	mradermacher	https://huggingface.co/mradermacher/Kenko-mental-health-llama-3-model-GGUF
LLaMA	3.1	8	Mental Health	N/A	mental_health_companion	N/A	N/A	N/A	meta-llama/meta-Llama-3.1-8B	PT	Q4_K_M	usham	https://huggingface.co/usham/mental_health_companion
LLaMA	3.2	1	Mental Health	N/A	mental-health-companion-model	N/A	N/A	N/A	unsloth/llama-3.2-1b-instruct-unsloth-bnb-4bit	IT	Q8_0	usham	https://huggingface.co/usham/mental-health-companion-model
LLaMA	3	70	Medical	N/A	m42-health_-_llama3-med42-70b	Med42-v2 is a suite of open-access clinical large language models (LLM) instruct and preference-tuned by M42 to expand access to medical knowledge. Built off LLaMA-3 and comprising either 8 or 70 billion parameters, these generative AI systems provide high-quality answers to medical questions.	[summary] Medical flashcards and study guides; medical exam questions; open-domain medical dialagues/ QA pairs, other open medical text sources	N/A	meta-llama/Meta-Llama-3-70B-Instruct	IT	Q4_K_M	RichardErkhov	https://huggingface.co/RichardErkhov/m42-health_-_Llama3-Med42-70B-gguf
LLaMA	2	7	Medical	Full Fine-Tune	epfl-llm-meditron-7b.gguf	Meditron is a suite of open-source medical Large Language Models (LLMs). Meditron-7B is a 7 billion parameters model adapted to the medical domain from Llama-2-7B through continued pretraining on a comprehensively curated medical corpus, including selected PubMed articles, abstracts, a new dataset of internationally-recognized medical guidelines, and general domain data from RedPajama-v1. Meditro…	Meditron’s domain-adaptive pre-training corpus GAP-Replay combines 48.1B tokens from four corpora: Clinical Guidelines: a new dataset of 46K internationally-recognized clinical practice guidelines from various healthcare-related sources, including hospitals and international organizations. Medical Paper Abstracts: 16.1M abstracts extracted from closed-access PubMed and PubMed Central papers. Medi…	N/A	meta-llama/Llama-2-7b	PT	Q4_K_M	bsampath	https://huggingface.co/bsampath/epfl-llm-meditron-7b-Q4_K_M.gguf
LLaMA	2	7	Medical	N/A	medllama-2-7b	N/A	This is the data and baseline source code for the paper: Jin, Di, et al. "What Disease does this Patient Have? A Large-scale Open Domain Question Answering Dataset from Medical Exams." From https://github.com/jind11/MedQA: The data that contains both the QAs and textbooks can be downloaded from this google drive folder. A bit of details of data are explained as below: For QAs, we have three sourc…	https://huggingface.co/datasets/medalpaca/medical_meadow_medqa	NOT DISCLOSED	NOT DISCLOSED	Q5_K_M	garcianacho	https://huggingface.co/garcianacho/MedLlama-2-7B-GGUF
LLaMA	3	8	Medical	Full Fine-Tune	m42-health_-_llama3-med42-8b	Med42-v2 is a suite of open-access clinical large language models (LLM) instruct and preference-tuned by M42 to expand access to medical knowledge. Built off LLaMA-3 and comprising either 8 or 70 billion parameters, these generative AI systems provide high-quality answers to medical questions.	Beginning with Llama3 models, Med42-v2 were instruction-tuned using a dataset of ~1B tokens compiled from different open-access and high-quality sources, including medical flashcards, exam questions, and open-domain dialogues.	https://huggingface.co/papers/2408.06142	Llama3 - 8B	PT	Q8_0	RichardErkhov	https://huggingface.co/RichardErkhov/m42-health_-_Llama3-Med42-8B-gguf
LLaMA	1	13	Medical	N/A	medalpaca-13b	medalpaca-13b is a large language model specifically fine-tuned for medical domain tasks. It is based on LLaMA (Large Language Model Meta AI) and contains 13 billion parameters. The primary goal of this model is to improve question-answering and medical dialogue tasks.	The training data for this project was sourced from various resources. Firstly, we used Anki flashcards to automatically generate questions, from the front of the cards and anwers from the back of the card. Secondly, we generated medical question-answer pairs from Wikidoc. We extracted paragraphs with relevant headings, and used Chat-GPT 3.5 to generate questions from the headings and using the c…	See model card	LLaMA (probably v2?)	NOT DISCLOSED	Q8_0	TheBloke	https://huggingface.co/TheBloke/medalpaca-13B-GGUF
LLaMA	2	70	Medical	Full Fine-Tune	meditron-70b	Meditron is a suite of open-source medical Large Language Models (LLMs). Meditron-70B is a 70 billion parameters model adapted to the medical domain from Llama-2-70B through continued pretraining on a comprehensively curated medical corpus, including selected PubMed articles, abstracts, a new dataset of internationally-recognized medical guidelines, and general domain data from RedPajama-v1. Medi…	Meditron’s domain-adaptive pre-training corpus GAP-Replay combines 48.1B tokens from four corpora: Clinical Guidelines: a new dataset of 46K internationally-recognized clinical practice guidelines from various healthcare-related sources, including hospitals and international organizations. Medical Paper Abstracts: 16.1M abstracts extracted from closed-access PubMed and PubMed Central papers. Medi…	N/A	meta-llama/Llama-2-70b	PT	Q4_K_M	TheBloke	https://huggingface.co/TheBloke/meditron-70B-GGUF
LLaMA	3.2	3	Mental Health	LoRA	llama3.2-3b-mental-health-chatbot	N/A	N/A	N/A	unsloth/llama-3.2-3b-instruct-bnb-4bit	IT	Q8_0	sujal011	https://huggingface.co/sujal011/llama3.2-3b-mental-health-chatbot
LLaMA	3.1	8	Mental Health	N/A	psycare1.0-llama3.1-8b	PsyCare1.0-Llama3.1-8B is a robust and adaptable model, providing accessible mental health resources for individuals and organizations seeking to make a positive impact in this critical domain. PsyCare1.0-Llama3.1-8B is an 8B parameter model developed by RekklesAI to support mental health applications. Designed to provide empathetic and professional responses, the model aims to assist users in ad…	This dataset is a compilation of high-quality, real one-on-one mental health counseling conversations between individuals and licensed professionals. Each exchange is structured as a clear question–answer pair, making it directly suitable for fine-tuning or instruction-tuning language models that need to handle sensitive, empathetic, and contextually aware dialogue.	https://huggingface.co/datasets/Amod/mental_health_counseling_conversations	meta-llama/Llama-3.1-8B-Instruct	IT	Q8_0	mradermacher	https://huggingface.co/mradermacher/PsyCare1.0-Llama3.1-8B-GGUF
LLaMA	3	8	Mental Health	N/A	psychocounsel-llama3-8b	This model is presented in the paper Preference Learning Unlocks LLMs' Psycho-Counseling Skills. It's a fine-tuned meta-llama/Llama-3.1-8B-Instruct model trained using preference learning on the PsychoCounsel-Preference dataset. This dataset contains 36k high-quality preference comparison pairs aligned with the preferences of professional psychotherapists.The model aims to improve the quality of …	Dataset from the paper Preference Learning Unlocks LLMs' Psycho-Counseling Skills.https://huggingface.co/papers/2502.19731	https://huggingface.co/datasets/Psychotherapy-LLM/PsychoCounsel-Preference	meta-llama/Llama-3.1-8B-Instruct	IT	Q8_0	mradermacher	https://huggingface.co/mradermacher/PsychoCounsel-Llama3-8B-GGUF
LLaMA	3.2	3	Mental Health	N/A	llama-3.2-3b-instruct-youth-mental-health-classification	N/A	N/A	N/A	SnehalSwadhin/Llama-3.2-3B-Instruct-Youth-Mental-Health-Classification	IT	Q8_0	mradermacher	https://huggingface.co/mradermacher/Llama-3.2-3B-Instruct-Youth-Mental-Health-Classification-GGUF
Qwen	2	14	Mental Health	Full Fine-Tune	psycollm	This model is a fine-tuned version of Qwen/Qwen1.5-14B-Chat on the QAs, the ds and the dialogue datasets. It achieves the following results on the evaluation set:	In this paper, we propose a specialized psychological large language model (LLM), named PsycoLLM, trained on a proposed high-quality psychological dataset, including single-turn QA, multi-turn dialogues and knowledge-based QA. Specifically, we construct multi-turn dialogues through a three-step pipeline comprising multi-turn QA generation, evidence judgment, and dialogue refinement. We augment th…	N/A	Qwen/Qwen1.5-14B-Chat	IT	Q8_0	mradermacher	http://huggingface.co/mradermacher/PsycoLLM-GGUF
Qwen	3	14	Mental Health	UNKNOWN	xinyuan-llm-14b-0428	Xinyuan-LLM-14B-0428 is the first foundational model in the mental health industry, launched by Cylingo Group. Built upon the robust capabilities of Qwen3-14B, this model has been fine-tuned on millions of data points across diverse scenarios within the field. The First All-Scenario Mental Health Support Foundation Model with 24/7 Intelligent Capabilities. Covering Diverse Mental Health Scenarios…	N/A	N/A	Qwen/Qwen3-14B-Base	PT	Q8_0	mradermacher	http://huggingface.co/mradermacher/Xinyuan-LLM-14B-0428-GGUF
Qwen	3	32	Mental Health	LoRA	compumacy-experimental_mf	Compumacy-Experimental_MF is an advanced, experimental large language model fine-tuned to assist mental health professionals in clinical assessment and treatment planning. By leveraging the powerful unsloth/Qwen3-32B as its base, this model is designed to process complex clinical vignettes and generate structured, evidence-based responses that align with established diagnostic manuals and practic…	Psy-Data-Books is one of the largest synthetic datasets of psychology and medical conversations, generated from verified medical and psychology literature. It is designed for building and training powerful conversational AI systems for healthcare, therapy, and mental health applications.	https://huggingface.co/datasets/Compumacy/Psych_data	Qwen/Qwen3-32B	IT	Q8_0	mradermacher	http://huggingface.co/mradermacher/Compumacy-Experimental_MF-GGUF
Qwen	1.5	1.5	Medical	UNKNOWN	deepseek-r1-medical-cot-qwen-1.5	N/A	N/A	N/A	qwen-1.5b-unsloth-bnb-4bit	PT	Q8_0	mradermacher	https://huggingface.co/mradermacher/DeepSeek-R1-Medical-COT-Qwen-1.5-GGUF
Qwen	3	0.6	Safety	Full Fine-Tune	qwen3guard-gen-0.6b	Qwen3Guard is a series of safety moderation models built upon Qwen3 and trained on a dataset of 1.19 million prompts and responses labeled for safety. The series includes models of three sizes (0.6B, 4B, and 8B) and features two specialized variants: Qwen3Guard-Gen, a generative model that frames safety classification as an instruction-following task, and Qwen3Guard-Stream, which incorporates a t…	a dataset of 1.19 million prompts and responses labeled for safety.	N/A	Qwen/Qwen3-0.6B	IT	Q8_0	QuantFactory	https://huggingface.co/QuantFactory/Qwen3Guard-Gen-0.6B-GGUF
Qwen	3	4	Safety	Full Fine-Tune	qwen3guard-gen-4b	Qwen3Guard is a series of safety moderation models built upon Qwen3 and trained on a dataset of 1.19 million prompts and responses labeled for safety. The series includes models of three sizes (0.6B, 4B, and 8B) and features two specialized variants: Qwen3Guard-Gen, a generative model that frames safety classification as an instruction-following task, and Qwen3Guard-Stream, which incorporates a t…	a dataset of 1.19 million prompts and responses labeled for safety.	N/A	Qwen/Qwen3-4B	IT	Q8_0	mradermacher	https://huggingface.co/mradermacher/Qwen3Guard-Gen-4B-GGUF
Qwen	3	8	Safety	Full Fine-Tune	qwen3guard-gen-8b	Qwen3Guard is a series of safety moderation models built upon Qwen3 and trained on a dataset of 1.19 million prompts and responses labeled for safety. The series includes models of three sizes (0.6B, 4B, and 8B) and features two specialized variants: Qwen3Guard-Gen, a generative model that frames safety classification as an instruction-following task, and Qwen3Guard-Stream, which incorporates a t…	a dataset of 1.19 million prompts and responses labeled for safety.	N/A	Qwen/Qwen3-8B	IT	Q8_0	ShahzebKhoso	https://huggingface.co/ShahzebKhoso/Qwen3Guard-Gen-8B-GGUF
LLaMA	3.2	1	Safety	Full Fine-Tune	meta-llama_-_llama-guard-3-1b	Llama Guard 3-1B is a fine-tuned Llama-3.2-1B pretrained model for content safety classification. Similar to previous versions, it can be used to classify content in both LLM inputs (prompt classification) and in LLM responses (response classification). It acts as an LLM – it generates text in its output that indicates whether a given prompt or response is safe or unsafe, and if unsafe, it also l…	We use the English data used by Llama Guard [1], which are obtained by getting Llama 2 and Llama 3 generations on prompts from the hh-rlhf dataset [2]. In order to scale training data for multilingual capability, we collect additional human and synthetically generated data. Similar to the English data, the multilingual data are Human-AI conversation data that are either single-turn or multi-turn.…	N/A	meta-llama/Llama-3.2-1B	PT	Q8_0	RichardErkhov	https://huggingface.co/RichardErkhov/meta-llama_-_Llama-Guard-3-1B-gguf
LLaMA	3.1	8	Safety	Full Fine-Tune	llama-guard-3-8b	Llama Guard 3 is a Llama-3.1-8B pretrained model, fine-tuned for content safety classification. Similar to previous versions, it can be used to classify content in both LLM inputs (prompt classification) and in LLM responses (response classification). It acts as an LLM – it generates text in its output that indicates whether a given prompt or response is safe or unsafe, and if unsafe, it also lis…	We use the English data used by Llama Guard [1], which are obtained by getting Llama 2 and Llama 3 generations on prompts from the hh-rlhf dataset [2]. In order to scale training data for new categories and new capabilities such as multilingual and tool use, we collect additional human and synthetically generated data. Similar to the English data, the multilingual data are Human-AI conversation d…		meta-llama/Llama-3.1-8B	PT	Q8_0	Mungert	https://huggingface.co/Mungert/Llama-Guard-3-8B-GGUF
Gemma	2	2.6	Safety		shieldgemma-2b	ShieldGemma is a series of safety content moderation models built upon Gemma 2 that target four harm categories (sexually explicit, dangerous content, hate, and harassment). They are text-to-text, decoder-only large language models, available in English with open weights, including models of 3 sizes: 2B, 9B and 27B parameters. Input: Text string containing a preamble, the text to be classified, a…					Q8_0	QuantFactory	https://huggingface.co/QuantFactory/shieldgemma-2b-GGUF
Gemma	3	4	Safety		shieldgemma-2-4b-it	ShieldGemma 2 is a 4 billion parameter multimodal model built on Gemma 3 for image safety classification. It evaluates images against safety policies to detect: Sexually Explicit content, Dangerous Content, Violence & Gore. This model takes images and text prompts as input and outputs safety classifications.						infil00p	https://huggingface.co/infil00p/shieldgemma-2-4b-it-GGUF/
Gemma	2	9.2	Safety		shieldgemma-9b	ShieldGemma is a series of safety content moderation models built upon Gemma 2 that target four harm categories (sexually explicit, dangerous content, hate, and harassment). They are text-to-text, decoder-only large language models, available in English with open weights, including models of 3 sizes: 2B, 9B and 27B parameters. Input: Text string containing a preamble, the text to be classified, a…					Q8_0	QuantFactory	https://huggingface.co/QuantFactory/shieldgemma-9b-GGUF
Gemma	2	27	Safety		shieldgemma-27b	ShieldGemma is a series of safety content moderation models built upon Gemma 2 that target four harm categories (sexually explicit, dangerous content, hate, and harassment). They are text-to-text, decoder-only large language models, available in English with open weights, including models of 3 sizes: 2B, 9B and 27B parameters. Input: Text string containing a preamble, the text to be classified, a…			google/gemma-2-27b-it	IT	Q8_0	mradermacher	https://huggingface.co/mradermacher/gemma-2-27b-it-GGUF
Gemma	3	4	Medical	Full Fine-Tune	google.medgemma-4b-it	MedGemma is a collection of Gemma 3 variants that are trained for performance on medical text and image comprehension. Developers can use MedGemma to accelerate building healthcare-based AI applications. MedGemma currently comes in two variants: a 4B multimodal version and a 27B text-only version. MedGemma 27B has been trained exclusively on medical text and optimized for inference-time computati…	[summary] MedGemma-27B-Text-IT was instruction-tuned on a large, proprietary blend of public and licensed medical text and QA datasets curated by Google (e.g., PMC-OA, MedQA, AfriMed-QA, MIMIC-CXR), with no single public fine-tuning dataset released.	N/A	google/medgemma-4b-pt	PT	Q8_0	DevQuasar	https://huggingface.co/DevQuasar/google.medgemma-4b-it-GGUF
Gemma	3	27	Medical	Full Fine-Tune	google.medgemma-27b-it	MedGemma is a collection of Gemma 3 variants that are trained for performance on medical text and image comprehension. Developers can use MedGemma to accelerate building healthcare-based AI applications. MedGemma currently comes in two variants: a 4B multimodal version and a 27B text-only version. MedGemma 27B has been trained exclusively on medical text and optimized for inference-time computati…	[summary] MedGemma-27B-Text-IT was instruction-tuned on a large, proprietary blend of public and licensed medical text and QA datasets curated by Google (e.g., PMC-OA, MedQA, AfriMed-QA, MIMIC-CXR), with no single public fine-tuning dataset released.	N/A	google/gemma-3-27b-pt	PT	Q8_0	DevQuasar	https://huggingface.co/DevQuasar/google.medgemma-27b-it-GGUF
Gemma	3	27	Medical	Full Fine-Tune	google.medgemma-27b-text-it	MedGemma is a collection of Gemma 3 variants that are trained for performance on medical text and image comprehension. Developers can use MedGemma to accelerate building healthcare-based AI applications. MedGemma currently comes in two variants: a 4B multimodal version and a 27B text-only version. MedGemma 27B has been trained exclusively on medical text and optimized for inference-time computati…	[summary] MedGemma-27B-Text-IT was instruction-tuned on a large, proprietary blend of public and licensed medical text and QA datasets curated by Google (e.g., PMC-OA, MedQA, AfriMed-QA, MIMIC-CXR), with no single public fine-tuning dataset released.	N/A	google/gemma-3-27b-pt	PT	Q8_0	DevQuasar	https://huggingface.co/DevQuasar/google.medgemma-27b-text-it-GGUF
