## Supplementary material for "Evaluating the effect of mental health fine-tuning relative to other model characteristics on LLM safety performance": Table S1

### Sheet: Table S1 FINAL
Model Family	Fine-Tune Type	Architecture Version	Parameters (Bn)	LM Studio ID	Publisher	Quantization	HuggingFace Link
Qwen	Safety	3	0.6	qwen3guard-gen-0.6b	QuantFactory	Q8_0	https://huggingface.co/QuantFactory/Qwen3Guard-Gen-0.6B-GGUF
Qwen	Safety	3	4	qwen3guard-gen-4b	mradermacher	Q8_0	https://huggingface.co/mradermacher/Qwen3Guard-Gen-4B-GGUF
Qwen	Safety	3	8	qwen3guard-gen-8b	ShahzebKhoso	Q8_0	https://huggingface.co/ShahzebKhoso/Qwen3Guard-Gen-8B-GGUF
LLaMA	Safety	3.2	1	meta-llama_-_llama-guard-3-1b	RichardErkhov	Q8_0	https://huggingface.co/RichardErkhov/meta-llama_-_Llama-Guard-3-1B-gguf
LLaMA	Safety	3.1	8	llama-guard-3-8b	Mungert	Q8_0	https://huggingface.co/Mungert/Llama-Guard-3-8B-GGUF
Gemma	Instruction-Tuned	3	0.27	google.gemma-3-270m-it	DevQuasar	Q8_0	https://huggingface.co/DevQuasar/google.gemma-3-270m-it-GGUF
Gemma	Instruction-Tuned	3	1	google.gemma-3-1b-it	DevQuasar	Q8_0	https://huggingface.co/DevQuasar/google.gemma-3-1b-it-GGUF
Gemma	Instruction-Tuned	3	4	google.gemma-3-4b-it	DevQuasar	Q8_0	https://huggingface.co/DevQuasar/google.gemma-3-4b-it-GGUF
Gemma	Instruction-Tuned	3	12	google.gemma-3-12b-it	DevQuasar	Q8_0	https://huggingface.co/DevQuasar/google.gemma-3-12b-it-GGUF
Gemma	Instruction-Tuned	3	27	google.gemma-3-27b-it	DevQuasar	Q8_0	https://huggingface.co/DevQuasar/google.gemma-3-27b-it-GGUF
Gemma	Instruction-Tuned	1	2	gemma-2b-it	MaziyarPanahi	Q8_0	https://huggingface.co/MaziyarPanahi/gemma-2b-it-GGUF
Gemma	Instruction-Tuned	1.1	7	gemma-1.1-7b-it	bartowski	Q8_0	https://huggingface.co/bartowski/gemma-1.1-7b-it-GGUF
Gemma	Instruction-Tuned	2	2	gemma-2-2b-it	bartowski	Q8_0	https://huggingface.co/bartowski/gemma-2-2b-it-GGUF
Gemma	Instruction-Tuned	2	9	gemma-2-9b-it	bartowski	Q8_0	https://huggingface.co/bartowski/gemma-2-9b-it-GGUF
Gemma	Instruction-Tuned	2	27	gemma-2-27b-it	bartowski	Q8_0	https://huggingface.co/bartowski/gemma-2-27b-it-GGUF
Gemma	Instruction-Tuned	3	4.5	gemma-3n-e2b-it	unsloth	Q8_0	https://huggingface.co/unsloth/gemma-3n-E2B-it-GGUF
Gemma	Instruction-Tuned	3	6.9	gemma-3n-e4b-it	unsloth	Q8_0	https://huggingface.co/unsloth/gemma-3n-E4B-it-GGUF/blob/main/gemma-3n-E4B-it-Q8_0.gguf
Qwen	Instruction-Tuned	3	0.6	qwen3-0.6b	Qwen	Q8_0	https://huggingface.co/Qwen/Qwen3-0.6B-GGUF
Qwen	Instruction-Tuned	3	1.7	qwen/qwen3-1.7b	qwen	Q6_K	https://huggingface.co/Qwen/Qwen3-1.7B-GGUF
Qwen	Instruction-Tuned	3	4	qwen/qwen3-4b	qwen	Q4_K_M	https://huggingface.co/Qwen/Qwen3-Embedding-4B-GGUF
Qwen	Instruction-Tuned	3	8	qwen/qwen3-8b	qwen	Q4_K_M	https://huggingface.co/Qwen/Qwen3-8B-GGUF
Qwen	Instruction-Tuned	3	14	qwen/qwen3-14b	qwen	Q4_K_M	https://huggingface.co/Qwen/Qwen3-14B-GGUF
Qwen	Instruction-Tuned	3	32	qwen/qwen3-32b	qwen	Q4_K_M	https://huggingface.co/Qwen/Qwen3-32B-GGUF/blob/938a7432affaec9157f883a87164e2646ae17555/Qwen3-32B-Q4_K_M.gguf
LLaMA	Instruction-Tuned	3.2	1	llama-3.2-1b-instruct	lmstudio-community	Q8_0	https://huggingface.co/lmstudio-community/Llama-3.2-1B-Instruct-GGUF
LLaMA	Instruction-Tuned	3.2	3	llama-3.2-3b-instruct	lmstudio-community	Q8_0	https://huggingface.co/lmstudio-community/Llama-3.2-3B-Instruct-GGUF
LLaMA	Instruction-Tuned	3.1	8	meta-llama-3.1-8b-instruct	lmstudio-community	Q8_0	https://huggingface.co/lmstudio-community/Meta-Llama-3.1-8B-Instruct-GGUF
LLaMA	Instruction-Tuned	3	8	meta-llama-3-8b-instruct	lmstudio-community	Q4_K_M	https://huggingface.co/lmstudio-community/Meta-Llama-3-8B-Instruct-GGUF/blob/main/Meta-Llama-3-8B-Instruct-Q4_K_M.gguf
LLaMA	Instruction-Tuned	2	7	llama-2-7b-chat	TheBloke	Q8_0	https://huggingface.co/TheBloke/Llama-2-7B-Chat-GGUF
LLaMA	Instruction-Tuned	2	13	llama-2-13b-chat	TheBloke	Q8_0	https://huggingface.co/TheBloke/Llama-2-13B-chat-GGUF
LLaMA	Instruction-Tuned	2	70	llama-2-70b-chat	TheBloke	Q5_K_M	https://huggingface.co/TheBloke/Llama-2-70B-Chat-GGUF
LLaMA	Instruction-Tuned	3.1	70	lmstudio-community/meta-llama-3.1-70b-instruct	lmstudio-community	Q6_K	https://huggingface.co/lmstudio-community/Meta-Llama-3.1-70B-Instruct-GGUF
LLaMA	Instruction-Tuned	3.3	70	meta/llama-3.3-70b	meta	Q4_K_M	https://lmstudio.ai/models/meta/llama-3.3-70b
Qwen	Instruction-Tuned	1.5	0.5	qwen1.5-0.5b-chat	Qwen	Q8_0	https://huggingface.co/Qwen/Qwen1.5-0.5B-Chat-GGUF
Qwen	Instruction-Tuned	1.5	1.8	qwen1.5-1.8b-chat	Qwen	Q8_0	https://huggingface.co/Qwen/Qwen1.5-1.8B-Chat-GGUF
Qwen	Instruction-Tuned	1.5	4	qwen1.5-4b-chat	Qwen	Q8_0	https://huggingface.co/Qwen/Qwen1.5-4B-Chat-GGUF
Qwen	Instruction-Tuned	1.5	7	qwen1.5-7b-chat	Qwen	Q8_0	https://huggingface.co/Qwen/Qwen1.5-7B-Chat-GGUF
Qwen	Instruction-Tuned	2	0.5	qwen2-0.5b-instruct	Qwen	Q8_0	https://huggingface.co/Qwen/Qwen2-0.5B-Instruct-GGUF
Qwen	Instruction-Tuned	2	1.5	qwen2-1.5b-instruct	Qwen	Q8_0	https://huggingface.co/Qwen/Qwen2-1.5B-Instruct-GGUF
Qwen	Instruction-Tuned	2	7	qwen2-7b-instruct	Qwen	Q8_0	https://huggingface.co/Qwen/Qwen2-7B-Instruct-GGUF/blob/main/qwen2-7b-instruct-q8_0.gguf
Gemma	Medical	3	4	google.medgemma-4b-it	DevQuasar	Q8_0	https://huggingface.co/DevQuasar/google.medgemma-4b-it-GGUF
Gemma	Medical	3	27	google.medgemma-27b-it	DevQuasar	Q8_0	https://huggingface.co/DevQuasar/google.medgemma-27b-it-GGUF
Gemma	Medical	3	27	google.medgemma-27b-text-it	DevQuasar	Q8_0	https://huggingface.co/DevQuasar/google.medgemma-27b-text-it-GGUF
Gemma	Medical	3	6.9	medical-gemma-3n-4b	ericrisco		https://huggingface.co/ericrisco/medical-gemma-3n-4b-gguf
Qwen	Medical	3	1.7	qwen3-medical-1.7b	AMLAN69	Q8_0	https://huggingface.co/AMLAN69/qwen3-medical-1.7b-gguf
Qwen	Medical	3	4	medicalqwen3-reasoning-4b	mradermacher	Q8_0	https://huggingface.co/mradermacher/MedicalQwen3-Reasoning-4B-GGUF
Qwen	Medical	3	4	qwen3-medical-grpo	prithivMLmods	Q8_0	http://huggingface.co/prithivMLmods/Qwen3-Medical-GRPO-GGUF
Qwen	Medical	3	8	qwen3-8b-medical-reasoning	mradermacher	Q8_0	https://huggingface.co/mradermacher/Qwen3-8B-medical-reasoning-GGUF
Qwen	Medical	3	8	ii-medical-8b-1706	Intelligent-Internet	Q8_0	https://huggingface.co/Intelligent-Internet/II-Medical-8B-1706-GGUF
Qwen	Medical	1.5	7	8-bit_medical_qwen1.5-7b-chat	mradermacher	Q8_0	https://huggingface.co/mradermacher/8-bit_medical_Qwen1.5-7B-Chat-GGUF
Qwen	Medical	2	7.6	qwen-umls-7b-instruct	prithivMLmods	Q8_0	https://huggingface.co/prithivMLmods/Qwen-UMLS-7B-Instruct-GGUF
Qwen	Medical	2	7	med-qwen2	Echelon-AI	Q8_0	https://huggingface.co/Echelon-AI/Med-Qwen2-GGUF
Qwen	Medical	3	32	qwen-3-32b-medical-reasoning	mradermacher	Q8_0	https://huggingface.co/mradermacher/Qwen-3-32B-Medical-Reasoning-GGUF
LLaMA	Medical	3	70	m42-health_-_llama3-med42-70b	RichardErkhov	Q4_K_M	https://huggingface.co/RichardErkhov/m42-health_-_Llama3-Med42-70B-gguf
LLaMA	Medical	2	7	epfl-llm-meditron-7b.gguf	bsampath	Q4_K_M	https://huggingface.co/bsampath/epfl-llm-meditron-7b-Q4_K_M.gguf
LLaMA	Medical	2	7	medllama-2-7b	garcianacho	Q5_K_M	https://huggingface.co/garcianacho/MedLlama-2-7B-GGUF
LLaMA	Medical	3	8	m42-health_-_llama3-med42-8b	RichardErkhov	Q8_0	https://huggingface.co/RichardErkhov/m42-health_-_Llama3-Med42-8B-gguf
LLaMA	Medical	1	13	medalpaca-13b	TheBloke	Q8_0	https://huggingface.co/TheBloke/medalpaca-13B-GGUF
LLaMA	Medical	2	70	meditron-70b	TheBloke	Q4_K_M	https://huggingface.co/TheBloke/meditron-70B-GGUF
Qwen	Medical	1.5	1.5	deepseek-r1-medical-cot-qwen-1.5	mradermacher	Q8_0	https://huggingface.co/mradermacher/DeepSeek-R1-Medical-COT-Qwen-1.5-GGUF
Gemma	Mental Health	3	6.9	gemma-3n-finetune-mentis	kelesfatih	Q8_0	https://huggingface.co/kelesfatih/gemma-3N-finetune-mentis
Gemma	Mental Health	3	0.268	gemma3-270m-mental-health-fine-tuned	Skshackster	BF16	https://huggingface.co/Skshackster/gemma3-270m-mental-health-fine-tuned-gguf
Gemma	Mental Health	3	1	gemma3-1b-mental-health-fine-tuned	Skshackster	Q8	https://huggingface.co/Skshackster/gemma3-1b-mental-health-fine-tuned-gguf
Gemma	Mental Health	1	2	guelgamesh01_-_gemma-2b-it-finetuned-mental-health-qa	RichardErkhov	Q8_0	https://huggingface.co/RichardErkhov/GuelGaMesh01_-_gemma-2b-it-finetuned-mental-health-qa-gguf
Gemma	Mental Health	1	2	gemma-2b-unsloth-mental-health-merged	mradermacher	Q8_0	https://huggingface.co/mradermacher/Gemma-2B-Unsloth-mental-health-merged-GGUF
Gemma	Mental Health	1	2	ecdev_-_gemma-2b-instruct-ft-mental-health-counseling-conversations	RichardErkhov	Q8_0	https://huggingface.co/RichardErkhov/ecdev_-_gemma-2b-instruct-ft-mental-health-counseling-conversations-gguf
Gemma	Mental Health	1	2	gemma-psychology-finetune	mradermacher	Q8_0	https://huggingface.co/mradermacher/gemma-psychology-finetune-GGUF
Gemma	Mental Health	1	2	gemma-mental-health-i1	mradermacher	Q6_K	https://huggingface.co/mradermacher/gemma-mental-health-i1-GGUF
Gemma	Mental Health	2	2	gemma-2-2b-it-therapist	mradermacher	Q8_0	https://huggingface.co/mradermacher/gemma-2-2b-it-therapist-GGUF
Gemma	Mental Health	3	0.268	gemma-3-finetune-therapist	mradermacher	Q8_0	https://huggingface.co/mradermacher/gemma-3-finetune-therapist-GGUF
Gemma	Mental Health	3	1	gemma3-emotional_uncensored-1b	mradermacher	Q8_0	https://huggingface.co/mradermacher/Gemma3-Emotional_Uncensored-1B-GGUF
Gemma	Mental Health	3.N	4.5	child_trauma_assessment_gemma	SoufianeDahimi	Q8_0	https://huggingface.co/SoufianeDahimi/child_trauma_assessment_gemma-GGUF
Gemma	Mental Health	2	9	gemma2-9b-it-psy10k-mental_health	mradermacher	Q8_0	https://huggingface.co/mradermacher/Gemma2-9B-it-psy10k-mental_health-GGUF
Gemma	Mental Health	2	9	gemma2-ataraxy-psycho-9b	mradermacher	Q8_0	https://huggingface.co/mradermacher/Gemma2-Ataraxy-Psycho-9B-GGUF
Gemma	Mental Health	3	12	therapist1-gemma3-12b-qvo	reedmayhew	Q8	https://huggingface.co/reedmayhew/therapist1-gemma3-12B-QVO-GGUF
Qwen	Mental Health	3	0.6	qwen-0.6b-mentalhealth-support	mradermacher	Q8_0	https://huggingface.co/mradermacher/qwen-0.6b-mentalhealth-support-GGUF
LLaMA	Mental Health	2	6.7	mentallama-chat-7b	QuantFactory	Q8_0	https://huggingface.co/QuantFactory/MentaLLaMA-chat-7B-GGUF
LLaMA	Mental Health	2	13	klyang_mentallama-chat-13b	tensorblock	Q8_0	https://huggingface.co/tensorblock/klyang_MentaLLaMA-chat-13B-GGUF
LLaMA	Mental Health	3.2	1	bunnybosz_-_llama-3.2-1b-fine-tuned-model-mental-health	RichardErkhov	Q8_0	https://huggingface.co/RichardErkhov/BunnyBosz_-_llama-3.2-1b-fine-tuned-model-mental-health-gguf
LLaMA	Mental Health	3.2	3	mac16661_-_llama-3.2-3b-it-mental-health-chatbot-merged-and-exported	RichardErkhov	Q8_0	https://huggingface.co/RichardErkhov/mac16661_-_llama-3.2-3b-it-Mental-health-ChatBot-merged-and-exported-gguf
LLaMA	Mental Health	3.1	8	llama-3.1-8b-instruct-mental-health-classification	tensorblock	Q8_0	https://huggingface.co/tensorblock/Llama-3.1-8B-Instruct-Mental-Health-Classification-GGUF
LLaMA	Mental Health	3.1	8	mental_llama3.1-8b-mix-sft	mradermacher	Q8_0	https://huggingface.co/mradermacher/Mental_Llama3.1-8B-mix-sft-GGUF
LLaMA	Mental Health	3	8	llama-3-8b-therapy-model	mradermacher	Q8_0	https://huggingface.co/mradermacher/Llama-3-8B-Therapy-Model-GGUF
LLaMA	Mental Health	3	8	therapyllama-8b-v1	victunes	Q8_0	https://huggingface.co/victunes/TherapyLlama-8B-v1-GGUF
LLaMA	Mental Health	3.1	8	wellminded_therapy_engine	PixelPanda1	Q4_0	https://huggingface.co/PixelPanda1/WellMinded_Therapy_Engine-gguf
LLaMA	Mental Health	3	8	llama-3-mental-therapy-cat-8b	mradermacher	Q8_0	https://huggingface.co/mradermacher/Llama-3-Mental-Therapy-Cat-8B-GGUF
Qwen	Mental Health	1.5	1.8	qwen-1.8b_depressiondetection	mradermacher	Q8_0	https://huggingface.co/mradermacher/Qwen-1.8B-8bit_DepressionDetection-GGUF
Qwen	Mental Health	1.5	4	moriacrafter_-_qwen1.5-4b_depressiondetection_reddit	RichardErkhov	Q8_0	http://huggingface.co/RichardErkhov/Moriacrafter_-_Qwen1.5-4B-4bit_DepressionDetection_Reddit-gguf
Qwen	Mental Health	2	7	deepseek-r1-distill-qwen-7b-student-mental-health	mradermacher	Q8_0	https://huggingface.co/mradermacher/DeepSeek-R1-Distill-Qwen-7B-student-mental-health-GGUF
LLaMA	Mental Health	3.2	3	kenko-mental-health-llama-3-model	mradermacher	Q8_0	https://huggingface.co/mradermacher/Kenko-mental-health-llama-3-model-GGUF
LLaMA	Mental Health	3.1	8	mental_health_companion	usham	Q4_K_M	https://huggingface.co/usham/mental_health_companion
LLaMA	Mental Health	3.2	1	mental-health-companion-model	usham	Q8_0	https://huggingface.co/usham/mental-health-companion-model
LLaMA	Mental Health	3.2	3	llama3.2-3b-mental-health-chatbot	sujal011	Q8_0	https://huggingface.co/sujal011/llama3.2-3b-mental-health-chatbot
LLaMA	Mental Health	3.1	8	psycare1.0-llama3.1-8b	mradermacher	Q8_0	https://huggingface.co/mradermacher/PsyCare1.0-Llama3.1-8B-GGUF
LLaMA	Mental Health	3	8	psychocounsel-llama3-8b	mradermacher	Q8_0	https://huggingface.co/mradermacher/PsychoCounsel-Llama3-8B-GGUF
LLaMA	Mental Health	3.2	3	llama-3.2-3b-instruct-youth-mental-health-classification	mradermacher	Q8_0	https://huggingface.co/mradermacher/Llama-3.2-3B-Instruct-Youth-Mental-Health-Classification-GGUF
Qwen	Mental Health	2	14	psycollm	mradermacher	Q8_0	http://huggingface.co/mradermacher/PsycoLLM-GGUF
Qwen	Mental Health	3	14	xinyuan-llm-14b-0428	mradermacher	Q8_0	http://huggingface.co/mradermacher/Xinyuan-LLM-14B-0428-GGUF
Qwen	Mental Health	3	32	compumacy-experimental_mf	mradermacher	Q8_0	http://huggingface.co/mradermacher/Compumacy-Experimental_MF-GGUF
Gemma	Pre-Trained (Base)	3	0.27	google.gemma-3-270m	DevQuasar	Q8_0	https://huggingface.co/google/gemma-3-270m
Gemma	Pre-Trained (Base)	3	1	google.gemma-3-1b-pt	DevQuasar	Q8_0	https://huggingface.co/google/gemma-3-1b-pt
Gemma	Pre-Trained (Base)	3	4	google.gemma-3-4b-pt	DevQuasar	Q8_0	https://huggingface.co/google/gemma-3-4b-pt
Gemma	Pre-Trained (Base)	3	12	google.gemma-3-12b-pt	DevQuasar	Q8_0	https://huggingface.co/google/gemma-3-12b-pt
Gemma	Pre-Trained (Base)	3	27	google.gemma-3-27b-pt	DevQuasar	Q8_0	https://huggingface.co/google/gemma-3-27b-pt
Gemma	Pre-Trained (Base)	1	2	gemma-2b	MaziyarPanahi	Q8_0	https://huggingface.co/MaziyarPanahi/gemma-2b-GGUF/tree/main
Gemma	Pre-Trained (Base)	1	7	google_-_gemma-7b	RichardErkhov	Q6_K	https://huggingface.co/RichardErkhov/google_-_gemma-2b-gguf
Gemma	Pre-Trained (Base)	2	2.6	gemma-2-2b	QuantFactory	Q8_0	https://huggingface.co/QuantFactory/gemma-2-2b-GGUF
Gemma	Pre-Trained (Base)	2	9	gemma-2-9b	QuantFactory	Q8_0	https://huggingface.co/QuantFactory/gemma-2-9b-GGUF
Gemma	Pre-Trained (Base)	2	27	gemma-2-27b	tensorblock	Q8_0	https://huggingface.co/tensorblock/gemma-2-27b-GGUF
Gemma	Pre-Trained (Base)	3	4.5	gemma-3n-e2b	mradermacher	Q8_0	https://huggingface.co/mradermacher/gemma-3n-E2B-GGUF
LLaMA	Pre-Trained (Base)	3.2	1	llama-3.2-1b	QuantFactory	Q8_0	https://huggingface.co/QuantFactory/Llama-3.2-1B-GGUF
LLaMA	Pre-Trained (Base)	3.2	3	llama-3.2-3b	QuantFactory	Q8_0	https://huggingface.co/QuantFactory/Llama-3.2-3B-GGUF
LLaMA	Pre-Trained (Base)	3.1	8	meta-llama-3.1-8b	QuantFactory	Q8_0	https://huggingface.co/QuantFactory/Meta-Llama-3.1-8B-GGUF
LLaMA	Pre-Trained (Base)	3	8	meta-llama-3-8b	QuantFactory	Q8_0	https://huggingface.co/QuantFactory/Meta-Llama-3-8B-GGUF
LLaMA	Pre-Trained (Base)	2	7	llama-2-7b	TheBloke	Q8_0	https://huggingface.co/TheBloke/Llama-2-7B-GGUF
LLaMA	Pre-Trained (Base)	2	13	llama-2-13b	TheBloke	Q8_0	https://huggingface.co/TheBloke/Llama-2-13B-GGUF
Qwen	Pre-Trained (Base)	2	1.5	qwen2-1.5b	QuantFactory	Q8_0	https://huggingface.co/QuantFactory/Qwen2-1.5B-GGUF
Qwen	Pre-Trained (Base)	2	7	qwen2-7b	QuantFactory	Q8_0	https://huggingface.co/QuantFactory/Qwen2-7B-GGUF
LLaMA	Pre-Trained (Base)	1	7	llama-7b	TheBloke	Q8_0	https://huggingface.co/TheBloke/LLaMA-7b-GGUF
LLaMA	Pre-Trained (Base)	1	13	llama-13b	TheBloke	Q8_0	https://huggingface.co/TheBloke/LLaMA-13b-GGUF
LLaMA	Pre-Trained (Base)	1	33	llama-30b	TheBloke	Q8_0	https://huggingface.co/TheBloke/LLaMA-30b-GGUF
LLaMA	Pre-Trained (Base)	2	70	llama-2-70b	TheBloke	Q5_K_M	https://huggingface.co/TheBloke/Llama-2-70B-GGUF
LLaMA	Pre-Trained (Base)	3	70	nousresearch/meta-llama-3-70b	NousResearch	Q4_K_M	https://huggingface.co/NousResearch/Meta-Llama-3-70B-GGUF
Gemma	Pre-Trained (Base)	3.N	6.9	gemma-3n-e4b	mradermacher	Q8_0	https://huggingface.co/mradermacher/gemma-3n-E4B-GGUF
Gemma	Safety	2	2.6	shieldgemma-2b	QuantFactory	Q8_0	https://huggingface.co/QuantFactory/shieldgemma-2b-GGUF
Gemma	Safety	3	4	shieldgemma-2-4b-it	infil00p		https://huggingface.co/infil00p/shieldgemma-2-4b-it-GGUF/
Gemma	Safety	2	9.2	shieldgemma-9b	QuantFactory	Q8_0	https://huggingface.co/QuantFactory/shieldgemma-9b-GGUF
Gemma	Safety	2	27	shieldgemma-27b	mradermacher	Q8_0	https://huggingface.co/mradermacher/gemma-2-27b-it-GGUF
